# Multiomic foundations of human prefrontal cortex tissue function

**DOI:** 10.1101/2024.05.17.24307537

**Authors:** Brian H. Kopell, Deepak A. Kaji, Lora E. Liharska, Eric Vornholt, Alissa Valentine, Anina Lund, Alice Hashemi, Ryan C. Thompson, Terry Lohrenz, Jessica S. Johnson, Nicole Bussola, Esther Cheng, You Jeong Park, Punit Shah, Weiping Ma, Richard Searfoss, Salman Qasim, Gregory M. Miller, Nischal Mahaveer Chand, Alisha Aristel, Jack Humphrey, Lillian Wilkins, Kimia Ziafat, Hannah Silk, Lisa M. Linares, Brendan Sullivan, Claudia Feng, Seth R. Batten, Dan Bang, Leonardo S. Barbosa, Thomas Twomey, Jason P. White, Marina Vannucci, Beniamino Hadj-Amar, Vanessa Cohen, Prashant Kota, Emily Moya, Marysia-Kolbe Rieder, Martijn Figee, Girish N. Nadkarni, Michael S. Breen, Kenneth T. Kishida, Joseph Scarpa, Douglas M. Ruderfer, Niven R. Narain, Pei Wang, Michael A. Kiebish, Eric E. Schadt, Ignacio Saez, P. Read Montague, Noam D. Beckmann, Alexander W. Charney

**Author notes:** – Authors contributed equally (Brian H. Kopell, Deepak A. Kaji, Lora E. Liharska, Eric Vornholt). – Authors contributed equally (Michael A. Kiebish, Eric E. Schadt, Ignacio Saez, P. Read Montague). – Authors contributed equally (Noam D. Beckmann, Alexander W. Charney). Correspondence: Alexander W. Charney Noam D. Beckmann Brian H. Kopell.

## Abstract

The prefrontal cortex (PFC) is a region of the brain that in humans is involved in the production of higher-order functions such as cognition, emotion, perception, and behavior. Neurotransmission in the PFC produces higher-order functions by integrating information from other areas of the brain. At the foundation of neurotransmission, and by extension at the foundation of higher-order brain functions, are an untold number of coordinated molecular processes involving the DNA sequence variants in the genome, RNA transcripts in the transcriptome, and proteins in the proteome. These “multiomic” foundations are poorly understood in humans, perhaps in part because most modern studies that characterize the molecular state of the human PFC use tissue obtained when neurotransmission and higher-order brain functions have ceased (i.e., the postmortem state). Here, analyses are presented on data generated for the Living Brain Project (LBP) to investigate whether PFC tissue from individuals with intact higher-order brain function has characteristic multiomic foundations. Two complementary strategies were employed towards this end. The first strategy was to identify in PFC samples obtained from living study participants a signature of RNA transcript expression associated with neurotransmission measured intracranially at the time of PFC sampling, in some cases while participants performed a task engaging higher-order brain functions. The second strategy was to perform multiomic comparisons between PFC samples obtained from individuals with intact higher-order brain function at the time of sampling (i.e., living study participants) and PFC samples obtained in the postmortem state. RNA transcript expression within multiple PFC cell types was associated with fluctuations of dopaminergic, serotonergic, and/or noradrenergic neurotransmission in the substantia nigra measured while participants played a computer game that engaged higher-order brain functions. A subset of these associations – termed the “transcriptional program associated with neurotransmission” (TPAWN) – were reproduced in analyses of brain RNA transcript expression and intracranial neurotransmission data obtained from a second LBP cohort and from a cohort in an independent study. RNA transcripts involved in TPAWN were found to be (1) enriched for RNA transcripts associated with measures of neurotransmission in rodent and cell models, (2) enriched for RNA transcripts encoded by evolutionarily constrained genes, (3) depleted of RNA transcripts regulated by common DNA sequence variants, and (4) enriched for RNA transcripts implicated in higher-order brain functions by human population genetic studies. In PFC excitatory neurons of living study participants, higher expression of the genes in TPAWN tracked with higher expression of RNA transcripts that in rodent PFC samples are markers of a class of excitatory neurons that connect the PFC to deep brain structures. TPAWN was further reproduced by RNA transcript expression patterns differentiating living PFC samples from postmortem PFC samples, and significant differences between living and postmortem PFC samples were additionally observed with respect to (1) the expression of most primary RNA transcripts, mature RNA transcripts, and proteins, (2) the splicing of most primary RNA transcripts into mature RNA transcripts, (3) the patterns of co-expression between RNA transcripts and proteins, and (4) the effects of some DNA sequence variants on RNA transcript and protein expression. Taken together, this report highlights that studies of brain tissue obtained in a safe and ethical manner from large cohorts of living individuals can help advance understanding of the multiomic foundations of brain function.
