## Supplementary Table 4 for "Multiomic foundations of human prefrontal cortex tissue function"

### Sheet: TPUN
Symbol
AAAS
AASS
ABTB2
ACD
ACER3
ACSS2
ADD3
ADGRG1
ADIPOR2
AFMID
AKT1S1
ALAD
ALCAM
ALDH6A1
ALDH7A1
ANKRD13A
ANKRD54
ANO4
ANXA4
APBB1IP
APLP1
AQP4
ARHGAP1
ARHGEF10
ARHGEF37
ASPA
ATP10B
BACE1
BCAS1
BHLHE41
BRPF1
C11orf65
C19orf18
C21orf62-AS1
C5orf64
CA2
CALD1
CAPN3
CBFB
CD22
CD55
CD81
CECR2
CEP97
CLIC4
CLK2
CNDP1
CNKSR3
CNN3
CNP
CNTN2
CNTNAP4
COLGALT2
COTL1
COX20
CPM
CPNE2
CPQ
CPSF3
CRB2
CREB3L2
CREB5
CTNNA1
CTNNA3
CXorf38
CYP27A1
DAAM2
DAPK2
DDR1
DENND5A
DGKH
DHTKD1
DISC1
DLC1
DNER
DNM3
DOCK10
DOCK5
DPH6
DPYSL5
DYNC1LI2
ECH1
EDA
EDIL3
EFHD1
EIF3J-DT
ELF1
ELOVL5
ENOSF1
EPHX1
EPM2A
EPN2
ERLIN2
ERMN
FA2H
FAAP20
FADS1
FADS2
FAM13C
FAM222A
FAM53C
FASTK
FAXDC2
FCHSD2
FERMT2
FGD4
FGF1
FGFR2
FHIT
FNBP1
FOLH1
FOXO1
FRAS1
FRMD4B
FRYL
FTH1
FURIN
GAB2
GAL3ST1
GALE
GALNT10
GALNT6
GATAD1
GATM
GCLC
GIT1
GNAI2
GNG7
GORASP1
GPR108
GPRC5B
GRAMD2B
GRM3
GSN
GTF2IRD2B
HDAC11
HEG1
HEPACAM
HHATL
HHIP
HIP1
HMGN2
HMGXB4
HPS4
IGDCC3
IPO13
ITGA2
JADE3
JRKL
KANK1
KAT2B
KATNA1
KCNH8
KEAP1
KIAA1958
KIAA2013
KIF13B
KIF6
KLF7
LAMP2
LDB3
LDLRAP1
LGR5
LINC00877
LINC01411
LIPE
LITAF
LLGL2
LPCAT2
LRP4
LRRC63
LTBP1
MAG
MAL
MAPKAPK2
MEIS1
MGAT4B
MIIP
MKRN3
MOB3B
MOBP
MOG
MOSPD2
MSN
MTUS1
MVP
MXI1
MYH7B
MYRF
NACC2
NASP
NCKAP5
NDRG1
NEK3
NEK7
NFE2L2
NFIA
NFKBIZ
NHLRC3
NHSL1
NINJ2
NPC1
NUMA1
OSBPL9
OTUD7B
PADI2
PARD3B
PATZ1
PBLD
PCBP4
PCSK6
PCYT1B
PDE4B
PDE8A
PDLIM5
PHLPP1
PIK3C2B
PIP4K2A
PLD1
PLEKHB1
PLEKHG1
PLPP3
PLPPR1
PMP22
PON2
POU3F2
PPARA
PPP2R3A
PREX1
PROX1
PRPF38B
PSAT1
PSD2
PTPRZ1
PTS
PYROXD2
QKI
RAB30
RAB3IP
RAD51B
RAI14
RDX
RFC1
RFFL
RFTN2
RHOU
RIN2
RIOK3
RNF130
RTKN
RTTN
RYBP
S100PBP
SAP30BP
SCD
SCD5
SCPEP1
SEMA4D
SEMA5A
SEMA6A
SERINC5
SFMBT2
SGK1
SH3BP4
SH3PXD2B
SH3TC2
SIK3
SILC1
SLC12A9
SLC25A13
SLC44A1
SLC48A1
SLC5A11
SLC6A8
SLC6A9
SLC9A8
SLC9A9
SLC9B1
SLCO1A2
SLCO2B1
SMC3
SMOC1
SOX10
SOX12
SOX2-OT
SOX8
SPOCK3
SRGAP1
ST18
STARD13
STX5
SUCLG2
SVEP1
SYPL1
TBL1X
TCP11L2
TEAD1
TGFBR1
THBS4
TIRAP
TJP2
TLL2
TMC7
TMEM165
TMEM219
TMEM87A
TMTC2
TOB2
TP53BP2
TPP1
TPRA1
TRIM2
TRIM22
TRIM27
TRIM59
TRMT1L
TRPM6
TSC22D4
TSPAN15
TTLL4
TTLL9
TTYH2
TWF2
UFL1
UGT8
UNC5C
URM1
VEZF1
VPS28
VPS52
WIPF1
WIPI2
WSB1
WSCD1
ZBTB20
ZCCHC24
ZDHHC22
ZDHHC9
ZEB2
ZFHX4
ZFYVE16
ZHX2
ZNF146
ZNF281
ZNF397
ZNF462
ZNF621
ZNF652
ADAM23
ADARB1
ADGRF5
ADGRL2
ALS2
APBA1
ARHGEF6
ARIH1
ARL15
ARMC9
ATRNL1
BAALC-AS1
BANK1
BRINP2
C8orf37
CACNA1E
CCDC85A
CCSER1
CDYL2
CELF1
CERS6
CHST15
CLVS2
CNTN4
CSMD1
CSRNP3
DAG1
DCAF6
DCLK1
DLGAP1
DTNA
DYNC1I1
EIF4E3
ELMOD1
EPB41L4B
EPHA4
ERC2
FAM83H
FAT3
FBXO34
FBXW7
FGF12
FUBP3
GABRB2
GABRB3
GABRG2
GALNT11
GFOD1
GNAL
GPR158
GRIA3
GRIK4
GRM7
HS6ST3
HTT
IFT122
IGSF3
INPP4A
IQCJ-SCHIP1
JPH1
KCNJ3
KCTD1
KDM5B
KIAA1549L
LHPP
LNX1
MAML1
MAP3K13
MAPK1
MED12L
MSRA
MTHFD1
MTMR12
NEDD4L
NLN
NPAS2
NPIPB4
NRG3
NTRK3
NUP153
OLFM3
PCSK2
PDE8B
PDZRN3
PHACTR1
PPM1E
PPP3CA
PRKAR2B
PTPRG
PTPRR
PUM3
QSER1
RAPGEF5
RGS6
RIMS1
SAMD8
SCN8A
SEC24B
SERGEF
SEZ6L
SGPP2
SH3GL2
SHISA9
SIDT1
SIPA1L1
SLC25A12
SLC39A14
SMAD3
SPATS2
SPATS2L
SPIN3
SRPK1
STK4
STXBP4
SYBU
TANC2
TBC1D30
TENM2
THRB
TMEM132D
TMEM231
TRIM69
TRIO
TUB
UCK2
UNC13C
VHL
VPS13A
XKR6
YEATS2
ZFAND3
CRY1
FUZ
FYN
CLDN11
CPS1
VCAN
GINM1
NTN1
NEO1
PYGM
MPP5
NOX3
FMO4
TM9SF3
B4GALT1
IZUMO4
SOS2
SPTLC2
EFS
POFUT1
RNF125
STAG2
ELF4
MAGT1
RP2
TJP1
GLI3
MEGF9
C5
ACBD5
GOSR1
KLF3
STRN
ANGPTL1
RAP1A
IVNS1ABP
BMP8B
PRPF3
GNA13
MND1
TMEM156
TMIGD3
UBL3
TP53TG5
ABCC4
BEST3
CDC42EP1
PDE11A
WDFY4
CDC16
ZSWIM6
PAK4
MMACHC
ZBED3
KANK4
ANGPTL2
CTSV
SECISBP2L
BMP2K
WDFY2
SEC11A
PIGM
CERS2
CCNB3
DNAJB12
FAM124A
TMEM123
RASGRP3
SAR1B
MYO1E
SHROOM4
CPA2
BTG2
HK2
TGFA
SLC22A15
IFI16
HESX1
PBRM1
ENPP6
TP53INP1
SLC16A9
SERINC2
ZNF439
BCL2
C3AR1
MBOAT1
AFF1
MUS81
PRIMA1
B3GNT5
TYMS
DNAJC22
MED14
ZDHHC20
P2RY13
YIPF6
CHST6
FBXL7
ST6GALNAC3
MYBL1
EVI2B
ENTPD5
CLEC2A
SELL
MSL1
ARID2
HOMEZ
PECAM1
