## Supplementary Table 5 for "Multiomic foundations of human prefrontal cortex tissue function"

### Sheet: Data Dictionary
Data Header	Description
trait	GWAS catalog trait
uri	URI for GWAS catalog trait
or	The Fisher's exact test odds ratio for enrichment
p	The unadjusted Fisher's exact test p-value for whether the Odds Ratio is greater than one
padj	The adjusted Fisher's exact test p-value for whether the Odds Ratio is greater than one. Adjustment is for the number of GWAS catalog traits tested.

### Sheet: Data
trait	uri	or	p	padj
DNA methylation	http://purl.obolibrary.org/obo/GO_0006306	2.52054	7.10486e-05	0.00540985
Uterine leiomyoma	http://purl.obolibrary.org/obo/HP_0000131	5.30151	0.000281502	0.013365
Abnormality of refraction	http://purl.obolibrary.org/obo/HP_0000539	2.09145	5.60459e-08	1.9774e-05
Myopia	http://purl.obolibrary.org/obo/HP_0000545	4.10618	9.1745e-05	0.0061379
bipolar disorder	http://purl.obolibrary.org/obo/MONDO_0004985	3.49567	1.09615e-06	0.000202578
schizophrenia	http://purl.obolibrary.org/obo/MONDO_0005090	1.78029	0.000668736	0.0223738
type 2 diabetes mellitus	http://purl.obolibrary.org/obo/MONDO_0005148	1.82851	4.61457e-05	0.00436808
osteoarthritis	http://purl.obolibrary.org/obo/MONDO_0005178	4.47071	8.91029e-05	0.00611411
COVID-19	http://purl.obolibrary.org/obo/MONDO_0100096	3.02965	2.27069e-05	0.00238177
monoclonal gammopathy	http://www.ebi.ac.uk/efo/EFO_0000203	7.89508	0.000826865	0.0258795
acute myeloid leukemia	http://www.ebi.ac.uk/efo/EFO_0000222	2.52075	7.20489e-08	2.15094e-05
hair color	http://www.ebi.ac.uk/efo/EFO_0003924	2.66706	0.000719706	0.0233238
erythrocyte count	http://www.ebi.ac.uk/efo/EFO_0004305	1.64583	0.000967009	0.0295465
platelet count	http://www.ebi.ac.uk/efo/EFO_0004309	1.7148	0.000268955	0.0132277
vital capacity	http://www.ebi.ac.uk/efo/EFO_0004312	1.90065	0.000269257	0.0132277
smoking behavior	http://www.ebi.ac.uk/efo/EFO_0004318	2.4646	0.00113227	0.0332844
electrocardiography	http://www.ebi.ac.uk/efo/EFO_0004327	2.92949	6.45285e-08	2.08696e-05
body weight	http://www.ebi.ac.uk/efo/EFO_0004338	2.10711	5.4828e-05	0.00494854
body height	http://www.ebi.ac.uk/efo/EFO_0004339	2.22756	1.32103e-21	5.12691e-18
body mass index	http://www.ebi.ac.uk/efo/EFO_0004340	1.66476	2.30095e-06	0.000372082
corneal topography	http://www.ebi.ac.uk/efo/EFO_0004345	4.69161	0.000273978	0.0132914
neuroimaging measurement	http://www.ebi.ac.uk/efo/EFO_0004346	2.91389	2.66332e-10	1.47662e-07
resting heart rate	http://www.ebi.ac.uk/efo/EFO_0004351	4.10861	4.759e-05	0.00439754
PR interval	http://www.ebi.ac.uk/efo/EFO_0004462	3.42664	9.05879e-07	0.000185038
brain measurement	http://www.ebi.ac.uk/efo/EFO_0004464	2.62526	9.57293e-12	9.28813e-09
insulin measurement	http://www.ebi.ac.uk/efo/EFO_0004467	3.22806	0.00186226	0.0498443
hemoglobin measurement	http://www.ebi.ac.uk/efo/EFO_0004509	1.85966	9.331e-05	0.0061379
creatinine measurement	http://www.ebi.ac.uk/efo/EFO_0004518	1.98191	0.000297522	0.0137462
mean corpuscular hemoglobin	http://www.ebi.ac.uk/efo/EFO_0004527	1.88703	2.40203e-05	0.00245323
mean corpuscular hemoglobin concentration	http://www.ebi.ac.uk/efo/EFO_0004528	1.75711	0.00140206	0.0391468
triglyceride measurement	http://www.ebi.ac.uk/efo/EFO_0004530	2.34504	7.4171e-10	3.20748e-07
mean platelet volume	http://www.ebi.ac.uk/efo/EFO_0004584	2.19914	6.16285e-06	0.000885853
high density lipoprotein cholesterol measurement	http://www.ebi.ac.uk/efo/EFO_0004612	2.37557	2.6995e-11	1.74613e-08
apolipoprotein A 1 measurement	http://www.ebi.ac.uk/efo/EFO_0004614	1.90741	0.00109066	0.032312
TPE interval measurement	http://www.ebi.ac.uk/efo/EFO_0004644	6.6108	0.000575846	0.0205033
QT interval	http://www.ebi.ac.uk/efo/EFO_0004682	2.74237	0.000178295	0.0104127
intraocular pressure measurement	http://www.ebi.ac.uk/efo/EFO_0004695	2.46558	9.78915e-05	0.00633195
sex hormone-binding globulin measurement	http://www.ebi.ac.uk/efo/EFO_0004696	1.65478	0.00174717	0.0470886
insomnia	http://www.ebi.ac.uk/efo/EFO_0004698	1.96987	1.79101e-05	0.00197009
age at menarche	http://www.ebi.ac.uk/efo/EFO_0004703	2.62645	1.41683e-05	0.00166628
metabolite measurement	http://www.ebi.ac.uk/efo/EFO_0004725	2.73928	9.92652e-06	0.00124274
protein measurement	http://www.ebi.ac.uk/efo/EFO_0004747	1.69226	1.49026e-06	0.000251464
self reported educational attainment	http://www.ebi.ac.uk/efo/EFO_0004784	2.3625	2.21042e-11	1.71573e-08
optic disc size measurement	http://www.ebi.ac.uk/efo/EFO_0004832	3.32461	0.000545709	0.0201704
neutrophil count	http://www.ebi.ac.uk/efo/EFO_0004833	1.69849	0.00136819	0.0384778
cortical thickness	http://www.ebi.ac.uk/efo/EFO_0004840	2.449	2.72769e-07	6.22716e-05
mathematical ability	http://www.ebi.ac.uk/efo/EFO_0004875	1.90213	1.08671e-05	0.00131798
testosterone measurement	http://www.ebi.ac.uk/efo/EFO_0004908	2.20349	2.42996e-06	0.000377227
hippocampal volume	http://www.ebi.ac.uk/efo/EFO_0005035	4.9698	7.72009e-06	0.000998723
platelet measurement	http://www.ebi.ac.uk/efo/EFO_0005036	2.81298	0.000285828	0.013365
QRS duration	http://www.ebi.ac.uk/efo/EFO_0005055	3.40046	0.000269011	0.0132277
urinary metabolite measurement	http://www.ebi.ac.uk/efo/EFO_0005116	3.75377	0.000198299	0.0108394
glomerular filtration rate	http://www.ebi.ac.uk/efo/EFO_0005208	1.63182	0.000950238	0.029503
central corneal thickness	http://www.ebi.ac.uk/efo/EFO_0005213	2.71398	0.000418528	0.017098
sleep duration	http://www.ebi.ac.uk/efo/EFO_0005271	2.76887	0.000495358	0.0192573
adolescent idiopathic scoliosis	http://www.ebi.ac.uk/efo/EFO_0005423	2.46022	1.83723e-07	4.75354e-05
smoking initiation	http://www.ebi.ac.uk/efo/EFO_0005670	2.10985	2.00308e-09	7.77394e-07
white matter microstructure measurement	http://www.ebi.ac.uk/efo/EFO_0005674	3.07832	1.82745e-05	0.00197009
pulse pressure measurement	http://www.ebi.ac.uk/efo/EFO_0005763	1.82291	0.000249022	0.0128861
systolic blood pressure	http://www.ebi.ac.uk/efo/EFO_0006335	2.06475	1.78153e-07	4.75354e-05
smoking status measurement	http://www.ebi.ac.uk/efo/EFO_0006527	2.09746	5.99105e-05	0.00528437
neurofibrillary tangles measurement	http://www.ebi.ac.uk/efo/EFO_0006797	1.78557	0.0007229	0.0233238
neuritic plaque measurement	http://www.ebi.ac.uk/efo/EFO_0006798	4.104	0.00130205	0.0368849
brain volume measurement	http://www.ebi.ac.uk/efo/EFO_0006930	2.20068	0.000779687	0.0246014
cup-to-disc ratio measurement	http://www.ebi.ac.uk/efo/EFO_0006939	2.42809	0.000533174	0.0200281
grip strength measurement	http://www.ebi.ac.uk/efo/EFO_0006941	2.88012	0.000751117	0.0238941
cannabis dependence	http://www.ebi.ac.uk/efo/EFO_0007191	4.1628	0.00119794	0.0344385
hemoglobin A1 measurement	http://www.ebi.ac.uk/efo/EFO_0007629	2.30187	0.000575272	0.0205033
eicosapentaenoic acid measurement	http://www.ebi.ac.uk/efo/EFO_0007760	16.1137	0.000309217	0.0141185
mosaic loss of chromosome Y measurement	http://www.ebi.ac.uk/efo/EFO_0007783	4.702	0.00058195	0.0205323
hair colour measurement	http://www.ebi.ac.uk/efo/EFO_0007822	3.08191	2.44342e-07	5.92683e-05
balding measurement	http://www.ebi.ac.uk/efo/EFO_0007825	2.20904	0.000283107	0.013365
gut microbiome measurement	http://www.ebi.ac.uk/efo/EFO_0007874	2.17534	8.97975e-05	0.00611411
insomnia measurement	http://www.ebi.ac.uk/efo/EFO_0007876	2.43542	0.00127628	0.036421
alcohol consumption measurement	http://www.ebi.ac.uk/efo/EFO_0007878	1.84209	0.000476547	0.0189148
autosomal dominant compelling helio-ophthalmic outburst syndrome	http://www.ebi.ac.uk/efo/EFO_0007887	4.77904	0.000527703	0.0200281
blood protein measurement	http://www.ebi.ac.uk/efo/EFO_0007937	1.60332	0.000125804	0.00800403
red blood cell density measurement	http://www.ebi.ac.uk/efo/EFO_0007978	2.49853	1.22489e-06	0.000216082
platelet component distribution width	http://www.ebi.ac.uk/efo/EFO_0007984	2.00331	0.000521995	0.0200281
reticulocyte count	http://www.ebi.ac.uk/efo/EFO_0007986	1.85052	0.000589593	0.0206145
monocyte percentage of leukocytes	http://www.ebi.ac.uk/efo/EFO_0007989	1.97272	0.00114064	0.0332844
BMI-adjusted hip circumference	http://www.ebi.ac.uk/efo/EFO_0008039	1.62828	0.00119506	0.0344385
diet measurement	http://www.ebi.ac.uk/efo/EFO_0008111	1.86606	0.000377236	0.015575
chronotype measurement	http://www.ebi.ac.uk/efo/EFO_0008328	1.989	0.000233575	0.0122501
cognitive function measurement	http://www.ebi.ac.uk/efo/EFO_0008354	1.99984	0.000444684	0.0179773
risk-taking behaviour	http://www.ebi.ac.uk/efo/EFO_0008579	2.60839	4.63709e-07	9.99807e-05
heel bone mineral density	http://www.ebi.ac.uk/efo/EFO_0009270	1.89123	4.69426e-06	0.000700709
age at first sexual intercourse measurement	http://www.ebi.ac.uk/efo/EFO_0009749	2.36985	0.00167369	0.0454237
comparative body size at age 10, self-reported	http://www.ebi.ac.uk/efo/EFO_0009819	2.59751	0.000171316	0.0104127
corneal resistance factor	http://www.ebi.ac.uk/efo/EFO_0010067	2.83009	1.7937e-05	0.00197009
viral load	http://www.ebi.ac.uk/efo/EFO_0010125	4.24683	0.000267101	0.0132277
lysophosphatidylethanolamine measurement	http://www.ebi.ac.uk/efo/EFO_0010225	8.25373	0.00069448	0.0228413
phosphatidylethanolamine measurement	http://www.ebi.ac.uk/efo/EFO_0010228	4.34833	0.000224622	0.0119419
phosphatidylinositol measurement	http://www.ebi.ac.uk/efo/EFO_0010230	4.54802	0.00150506	0.0411348
cholesteryl ester 16:0 measurement	http://www.ebi.ac.uk/efo/EFO_0010341	13.1872	0.000565484	0.0205033
phosphatidylcholine 38:5 measurement	http://www.ebi.ac.uk/efo/EFO_0010387	18.135	0.000218731	0.0117902
diffuse plaque measurement	http://www.ebi.ac.uk/efo/EFO_0010699	2.91438	3.8295e-05	0.00371557
reticulocyte measurement	http://www.ebi.ac.uk/efo/EFO_0010700	1.86062	0.000536697	0.0200281
lifestyle measurement	http://www.ebi.ac.uk/efo/EFO_0010724	3.17227	0.000496195	0.0192573
cortical surface area measurement	http://www.ebi.ac.uk/efo/EFO_0010736	2.58634	7.43812e-10	3.20748e-07
PHF-tau measurement	http://www.ebi.ac.uk/efo/EFO_0010750	2.42185	3.40398e-12	4.40362e-09
educational attainment	http://www.ebi.ac.uk/efo/EFO_0011015	2.14489	7.65177e-13	1.48483e-09
diacylglycerol 38:3 measurement	http://www.ebi.ac.uk/efo/EFO_0020065	13.1872	0.000565484	0.0205033
body surface area	http://www.ebi.ac.uk/efo/EFO_0022196	2.80627	1.05464e-06	0.000202578
retinal nerve fibre layer thickness measurement	http://www.ebi.ac.uk/efo/EFO_0600004	8.25373	0.00069448	0.0228413
dihomo-linolenoylcarnitine (C20:3n3 or 6) measurement	http://www.ebi.ac.uk/efo/EFO_0800547	20.7241	0.000148997	0.00932672
Testicular Germ Cell Tumor	http://www.ebi.ac.uk/efo/EFO_1000566	4.85906	0.000477622	0.0189148
influenza A (H1N1)	http://www.ebi.ac.uk/efo/EFO_1001488	6.01166	7.62286e-06	0.000998723
