## Supplementary Table 8 for "Multiomic foundations of human prefrontal cortex tissue function"

### Sheet: Data Dictionary
Data Header	Description
Top Level Category [TopLevelString]	The broadest categorization of the KEGG set in the test. Referred to as the "TopLevelString" in the KEGG source data.
Parent Category [SuperPathwayString|SuperPathwayCode]	The category in KEGG for the set that is less broad than the Top Level Category. Referred to as the "SuperPathwayString" and "SuperPathwayCode" in the KEGG source data.
Set [KoReferencePathwayString|KoReferencePathwayCode]	The KEGG set tested. Referred to as the "KoReferencePathwayString" and "KoReferencePathwayCode" in the KEGG source data.
Odds Ratio	The Fisher's exact test odds ratio for enrichment
Adjusted p-value	The adjusted Fisher's exact test p-value for whether the Odds Ratio is greater than one. Adjustment is for the number of KEGG sets tested

### Sheet: Data
Top Level Category [TopLevelString]	Parent Category [SuperPathwayString|SuperPathwayCode]	Set [KoReferencePathwayString|KoReferencePathwayCode]	Odds Ratio	Adjusted p-value
Brite	Protein families: metabolism|9181	Protein kinases|1001	0.771795	1.32343e-238
Brite	Protein families: metabolism|9181	Peptidases and inhibitors|1002	1.13018	3.81325e-57
Brite	Protein families: metabolism|9181	Glycosyltransferases|1003	0.546329	7.32467e-162
Brite	Protein families: metabolism|9181	Lipid biosynthesis proteins|1004	1.29808	5.98659e-23
Brite	Protein families: metabolism|9181	Amino acid related enzymes|1007	0.981396	0.28134
Brite	Protein families: metabolism|9181	Protein phosphatases and associated proteins|1009	0.909323	5.29844e-31
Brite	Protein families: genetic information processing|9182	Transcription factors|3000	1.27589	2.20813e-46
Brite	Protein families: genetic information processing|9182	Ribosome biogenesis|3009	1.24068	5.02343e-46
Brite	Protein families: genetic information processing|9182	Ribosome|3011	1.12798	3.87067e-96
Brite	Protein families: genetic information processing|9182	Translation factors|3012	0.914518	2.59006e-07
Brite	Protein families: genetic information processing|9182	Transfer RNA biogenesis|3016	1.1853	4.77386e-42
Brite	Protein families: genetic information processing|9182	Messenger RNA biogenesis|3019	0.889313	1.02491e-41
Brite	Protein families: genetic information processing|9182	Transcription machinery|3021	1.16562	1.76194e-23
Brite	Protein families: genetic information processing|9182	Mitochondrial biogenesis|3029	1.05841	1.26694e-14
Brite	Protein families: genetic information processing|9182	DNA replication proteins|3032	1.17012	1.47939e-09
Brite	Protein families: genetic information processing|9182	Chromosome and associated proteins|3036	0.99848	0.850103
Brite	Protein families: genetic information processing|9182	Spliceosome|3041	1.42709	0
Brite	Protein families: genetic information processing|9182	Proteasome|3051	1.05642	0.00394552
Brite	Protein families: genetic information processing|9182	Chaperones and folding catalysts|3110	1.18932	7.04346e-83
Brite	Protein families: genetic information processing|9182	DNA repair and recombination proteins|3400	1.5355	9.50796e-242
Brite	Protein families: genetic information processing|9182	Ubiquitin system|4121	1.10452	8.54744e-42
Brite	Protein families: genetic information processing|9182	Membrane trafficking|4131	0.951475	1.33431e-25
Brite	Protein families: signaling and cellular processes|9183	Transporters|2000	1.03803	0.000753296
Brite	Protein families: signaling and cellular processes|9183	Secretion system|2044	0.59821	6.95745e-28
Brite	Protein families: signaling and cellular processes|9183	G protein-coupled receptors|4030	0.692757	8.42572e-48
Brite	Protein families: signaling and cellular processes|9183	GTP-binding proteins|4031	1.22943	1.11612e-57
Brite	Protein families: signaling and cellular processes|9183	Ion channels|4040	0.7378	2.38338e-105
Brite	Protein families: signaling and cellular processes|9183	CD molecules|4090	0.991652	0.63402
Brite	Protein families: signaling and cellular processes|9183	Lectins|4091	1.02995	0.185567
Brite	Protein families: signaling and cellular processes|9183	Exosome|4147	0.899916	4.66536e-72
Brite	Protein families: signaling and cellular processes|9183	Cell adhesion molecules|4515	0.906452	1.80293e-12
Brite	Protein families: signaling and cellular processes|9183	Cytoskeleton proteins|4812	0.689593	0
Brite	Protein families: signaling and cellular processes|9183	Domain-containing proteins not elsewhere classified|4990	0.776727	2.76817e-203
Brite	Protein families: signaling and cellular processes|9183	Proteoglycans|535	0.794476	3.87211e-16
Brite	Protein families: signaling and cellular processes|9183	Glycosaminoglycan binding proteins|536	1.31319	1.82962e-71
Brite	Protein families: signaling and cellular processes|9183	Glycosylphosphatidylinositol (GPI)-anchored proteins|537	0.498941	1.87538e-126
