## Supplementary Table 10 for "Multiomic foundations of human prefrontal cortex tissue function"

### Sheet: Data Dictionary
Data Header	Description
Neurotransmission source	The source of the list of features associated with neurotransmission used in the Fisher's exact test
Threshold	The minimum variance in expression of a feature required to be explained by a common DNA sequence variant for the feature to be considered a CRF in the Fisher's exact test
Neurotransmission	The number of features associated with neurotransmission in the Fisher's exact test
CRF	The number of features considered a CRF in the Fisher's exact test
Overlap	The number of features that were both associated with neurotransmission and considered a CRF in the Fisher's exact test
OR	The Fisher's exact test odds ratio for the overlap of features associated with neurotransmission and features considered a CRF
p	The unadjusted Fisher's exact test p-value for whether the Odds Ratio is less than one. Adjustment is for the number of thresholds tested.
padj	The adjusted Fisher's exact test p-value for whether the Odds Ratio is less than one. Adjustment is for the number of thresholds tested.

### Sheet: Data
Neurotransmission Source	Threshold	Neurotransmission	CRF	Overlap	OR	p	padj
TPAWN	0	555	4969	101	1.01435	0.577326	0.577326
TPAWN	0.1	555	1119	2	0.0840413	2.62895e-08	1.57737e-07
TPAWN	0.2	555	415	2	0.233383	0.00963665	0.0289099
TPAWN	0.3	555	184	1	0.26513	0.113125	0.226249
TPAWN	0.4	555	93	0	0	0.150915	0.226373
TPAWN	0.5	555	41	0	0	0.434791	0.521749
NeuroEspresso/NeuroElectro	0	560	4969	87	0.835538	0.0684719	0.11196
NeuroEspresso/NeuroElectro	0.1	560	1119	10	0.425454	0.00187736	0.0112641
NeuroEspresso/NeuroElectro	0.2	560	415	4	0.466462	0.07464	0.11196
NeuroEspresso/NeuroElectro	0.3	560	184	0	0	0.0227821	0.0683464
NeuroEspresso/NeuroElectro	0.4	560	93	0	0	0.14834	0.178008
NeuroEspresso/NeuroElectro	0.5	560	41	0	0	0.431508	0.431508
AIBS	0	7539	4969	1541	1.24797	1	1
AIBS	0.1	7539	1119	153	0.409891	5.01581e-29	3.00949e-28
AIBS	0.2	7539	415	53	0.385669	4.77464e-13	1.43239e-12
AIBS	0.3	7539	184	18	0.287101	3.60439e-09	7.20878e-09
AIBS	0.4	7539	93	10	0.319988	8.40925e-05	0.000126139
AIBS	0.5	7539	41	3	0.209962	0.0014583	0.00174996
